# Network-based analysis of genome-wide biobank data boosts discovery of genetic associations in psoriasis

**DOI:** 10.64898/2025.12.05.25340137

**Authors:** Giann Karlo Aguirre-Samboní, Gwenaëlle Lemoine, Julio Molineros, Florian Massip, Chloé-Agathe Azencott

**Affiliations:** CBIO-Centre for Computational Biology, Mines Paris, PSL University, 60 boulevard Saint-Michel, Paris, F-75006, France; Institut Curie, PSL Research University, 26 rue d’Ulm, Paris, F-75005, France; INSERM, U1331, 26 rue d’Ulm, Paris, F-75005, France; Johnson and Johnson Innovative Medicine, 1400 McKean Rd, Spring House, Pennsylvania, 19002, United States of America

**Keywords:** Network-based methods, psoriasis, biological networks, GWAS

## Abstract

Psoriasis is a common autoimmune disease with a strong genetic component. Targeting the *IL-23/IL-17* pathways for the treatment of moderate-severe psoriasis has proven successful, which makes it a good benchmark for other drug discovery approaches. Genome Wide Association Studies (GWAS) identify genetic loci associated with a phenotype (e.g. disease). However, using identified loci to understand the disease mechanisms remains challenging. In response, gene networks methods that consider gene-gene relationships have been developed. In a previous study, we showed that the combination of network methods improved the power, reproducibility, and interpretability of those approaches on a small cohort of breast cancer patients. The goal of the present study is to benchmark the performance of the same combination of network methods on a psoriasis cohort from the UK biobank (with a particular interest on the *IL-23/IL-17* pathways). By applying this method, we identified well known psoriasis genes, demonstrating the viability of our approach. Our method further identified a small set of genes of the MRPL family robustly associated with psoriasis, demonstrating that this approach can provide insights into the potential disease mechanisms. Our study also shows that our method is applicable to large-scale biobank data to produce novel findings, even in well-studied diseases with strong genetic signal.
