## Supplementary tables 2 for "Network-based analysis of genome-wide biobank data boosts discovery of genetic associations in psoriasis"

### Sheet: consensus_net
Table S12. Comparison between enriched pathways in the whole consensus network and the 56-gene module within it.								Table S13. Genes from the 56-gene module that overlapped in biological pathways.Those ones in bold are located in the MHC region.			Table S14. Genes from the whole consensus network that overlapped in biological pathways. Those ones in bold are located in the MHC region.
56-gene module	consensus net	common pathways	only in 56-gene module	only in consensus net	only in 56-gene module and at most one MHC gene	only in consensus net and at most one MHC gene		genes	cytogenetic band		genes	cytogenetic band
Antigen Presentation Folding, Assembly and Peptide Loading of Class I MHC	Antigen Presentation Folding, Assembly and Peptide Loading of Class I MHC	Antigen Presentation Folding, Assembly and Peptide Loading of Class I MHC	HSF1 Activation	Cytokine Signaling in Immune System	ERBB2 Activates PTK6 Signaling	Interleukin-20 Family Signaling		ABCF1	6p21.33		B3GNT2	2p15
ER-Phagosome Pathway	Interferon Signaling	ER-Phagosome Pathway	Class I MHC Mediated Antigen Processing	Proteasome Assembly	ERBB2 Regulates Cell Motility	Evasion by RSV of Host Interferon Responses		CD8A	2p11.2		CAMK2G	10q22.2
Endosomal Vacuolar Pathway	Immune System	Endosomal Vacuolar Pathway	Neutrophil Degranulation	SARS-CoV-2-host Interactions	PI3K Events in ERBB2 Signaling			CDC37	19p13.2		CD8A	2p11.2
Signaling by ERBB2	Cytokine Signaling in Immune System	Signaling by ERBB2	Mitochondrial Translation Initiation	SARS-CoV Infections	SHC1 Events in ERBB2 Signaling			CS	12q13.3		CDC37	19p13.2
Downregulation of ERBB2 Signaling	Interferon Alpha Beta Signaling	Downregulation of ERBB2 Signaling	Mitochondrial Translation Elongation	Regulated Necrosis	Mitochondrial Translation Initiation			CSNK2B	6p21.33		COG6	13q14.11
Antigen processing-Cross Presentation	Interferon Gamma Signaling	Antigen processing-Cross Presentation	Mitochondrial Translation Termination	RIPK1-mediated Regulated Necrosis	Mitochondrial Translation Elongation			CST3	20p11.21		CS	12q13.3
Downregulation of ERBB2 ERBB3 Signaling	ER-Phagosome Pathway	Downregulation of ERBB2 ERBB3 Signaling	ERBB2 Activates PTK6 Signaling	Regulation of Necroptotic Cell Death	Mitochondrial Translation Termination			CTSB	8p23.1		CSNK2B	6p21.33
GRB7 Events in ERBB2 Signaling	Endosomal Vacuolar Pathway	GRB7 Events in ERBB2 Signaling	Mitochondrial Translation	Interleukin-20 Family Signaling	Mitochondrial Translation			DDX39B	6p21.33		CST3	20p11.21
Immunoregulatory Interactions Between a Lymphoid and a non-Lymphoid Cell	Antigen processing-Cross Presentation	Immunoregulatory Interactions Between a Lymphoid and a non-Lymphoid Cell	ERBB2 Regulates Cell Motility	Infectious Disease	RHOBTB2 GTPase Cycle			ERBB3	12q13.2		CTSB	8p23.1
Adaptive Immune System	Downregulation of ERBB2 Signaling	Adaptive Immune System	PI3K Events in ERBB2 Signaling	Viral Infection Pathways				ERLIN1	10q24.31		DNMT3B	20q11.21
Immune System	Downregulation of ERBB2 ERBB3 Signaling	Immune System	HSP90 Chaperone Cycle for Steroid Hormone Receptors (SHR) in the Presence of Ligand	Post-translational Protein Modification				GRB7	17q12		ELL	19p13.11
Signaling by ERBB2 TMD JMD Mutants	Signaling by ERBB2	Signaling by ERBB2 TMD JMD Mutants	Mitochondrial Unfolded Protein Response (UPRmt)	Evasion by RSV of Host Interferon Responses				HLA-A	6p22.1		ERBB3	12q13.2
Signaling by ERBB2 KD Mutants	GRB7 Events in ERBB2 Signaling	Signaling by ERBB2 KD Mutants	SHC1 Events in ERBB2 Signaling	Intracellular Signaling by Second Messengers				HLA-B	6p21.33		ERLIN1	10q24.31
Interferon Signaling	Immunoregulatory Interactions Between a Lymphoid and a non-Lymphoid Cell	Interferon Signaling	ABC-family Proteins Mediated Transport	SARS-CoV-2 Infection				HLA-C	6p21.33		FAS	10q23.31
Attenuation Phase	Proteasome Assembly	Attenuation Phase	PKR-mediated Signaling					HLA-G	6p22.1		FGF2	4q28.1
Signaling by ERBB2 in Cancer	SARS-CoV-2 Activates Modulates Innate and Adaptive Immune Responses	Signaling by ERBB2 in Cancer	RHOBTB2 GTPase Cycle					HSPA1A	6p21.33		FLOT1	6p21.33
HSF1 Activation	Metabolism of Proteins	Interferon Alpha Beta Signaling						HSPA1B	6p21.33		GATA4	8p23.1
Interferon Alpha Beta Signaling	SARS-CoV-2-host Interactions	HSF1-dependent Transactivation						HSPA1L	6p21.33		GRB7	17q12
Class I MHC Mediated Antigen Processing	SARS-CoV Infections	Interferon Gamma Signaling						MRPL24	1q23.1		HLA-A	6p22.1
Neutrophil Degranulation	Disease	SARS-CoV-2 Activates Modulates Innate and Adaptive Immune Responses						MRPL38	17q25.1		HLA-B	6p21.33
HSF1-dependent Transactivation	Regulated Necrosis	Disease						MRPL4	19p13.2		HLA-C	6p21.33
Mitochondrial Translation Initiation	RIPK1-mediated Regulated Necrosis	Metabolism of Proteins						MRPS18B	6p21.33		HLA-G	6p22.1
Interferon Gamma Signaling	Regulation of Necroptotic Cell Death							MUC12	7q22.1		HSPA1A	6p21.33
Mitochondrial Translation Elongation	Adaptive Immune System							MYO18A	17q11.2		HSPA1B	6p21.33
Mitochondrial Translation Termination	HSF1-dependent Transactivation							NFKBIA	14q13.2		HSPA1L	6p21.33
ERBB2 Activates PTK6 Signaling	Interleukin-20 Family Signaling							NRG1	8p12		IFIH1	2q24.2
Mitochondrial Translation	Infectious Disease							REL	2p16.1		IFNLR1	1p36.11
ERBB2 Regulates Cell Motility	Viral Infection Pathways							RING1	6p21.32		IRF1	5q31.1
SARS-CoV-2 Activates Modulates Innate and Adaptive Immune Responses	Signaling by ERBB2 TMD JMD Mutants							RNF41	12q13.3		ITPR3	6p21.31
Disease	Post-translational Protein Modification							RNF5	6p21.32		KEAP1	19p13.2
PI3K Events in ERBB2 Signaling	Evasion by RSV of Host Interferon Responses							TAP1	6p21.32		LTA	6p21.33
HSP90 Chaperone Cycle for Steroid Hormone Receptors (SHR) in the Presence of Ligand	Intracellular Signaling by Second Messengers							TAP2	6p21.32		LTB	6p21.33
Mitochondrial Unfolded Protein Response (UPRmt)	Signaling by ERBB2 KD Mutants							TAPBP	6p21.32		MDC1	6p21.33
Metabolism of Proteins	SARS-CoV-2 Infection							TRIM27	6p22.1		MRPL24	1q23.1
SHC1 Events in ERBB2 Signaling	Attenuation Phase							TUBB	6p21.33		MRPL38	17q25.1
ABC-family Proteins Mediated Transport	Signaling by ERBB2 in Cancer							ULBP3	6q25.1		MRPL4	19p13.2
PKR-mediated Signaling								USP8	15q21.2		MRPS18B	6p21.33
RHOBTB2 GTPase Cycle								VARS2	6p21.33		MUC12	7q22.1
											MYO18A	17q11.2
											NCR3	6p21.33
											NELFE	6p21.33
											NFKBIA	14q13.2
											NOS2	17q11.2
											NRG1	8p12
											PAAF1	11q13.4
											PSMA6	14q13.2
											PSMB10	16q22.1
											PSMB8	6p21.32
											PSMB9	6p21.32
											PSMG2	18p11.21
											PTPN2	18p11.21
											RAD50	5q31.1
											REL	2p16.1
											RHOU	1q42.13
											RING1	6p21.32
											RIPK3	14q12
											RNF41	12q13.3
											RNF5	6p21.32
											RPS18	6p21.32
											RPS26	12q13.2
											SNAI2	8q11.21
											STAMBPL1	10q23.31
											STAT2	12q13.3
											TAP1	6p21.32
											TAP2	6p21.32
											TAPBP	6p21.32
											TNF	6p21.33
											TRIM17	1q42.13
											TRIM27	6p22.1
											TRIM31	6p22.1
											TRIM39	6p22.1
											TUBB	6p21.33
											TYK2	19p13.2
											UBD	6p22.1
											ULBP3	6q25.1
											USP3	15q22.31
											USP8	15q21.2
											VARS2	6p21.33

### Sheet: stable_consensus_net
Table S15. Comparison between enriched pathways in the whole stable consensus network and the 215-gene module within it.								Table S16. Genes from the 215-gene module that overlapped in biological pathways.Those ones in bold are located in the MHC region.			Table S17. Genes from the whole stable consensus network that overlapped in biological pathways.Those ones in bold are located in the MHC region.
215-gene module	stable consensus net	common pathways	only in 215-gene module	only in stable consensus net	only in 215-gene module and at most one MHC gene	only in stable consensus net and at most one MHC gene		genes	cytogenic band		genes	cytogenic band
Immune System	Immune System	Immune System			RIPK1-mediated Regulated Necrosis	RIPK1-mediated Regulated Necrosis		AAMP	2q35		AAMP	2q35
Interferon Signaling	Interferon Signaling	Interferon Signaling			Regulation of Necroptotic Cell Death	Regulation of Necroptotic Cell Death		ACD	16q22.1		ACD	16q22.1
Cytokine Signaling in Immune System	Cytokine Signaling in Immune System	Cytokine Signaling in Immune System			IkBA Variant Leads to EDA-ID	IkBA Variant Leads to EDA-ID		AGO2	8q24.3		AGO2	8q24.3
Interferon Gamma Signaling	Interferon Gamma Signaling	Interferon Gamma Signaling			RIP-mediated NFkB Activation via ZBP1	RIP-mediated NFkB Activation via ZBP1		AKR1C1	10p15.1		AKR1C1	10p15.1
Adaptive Immune System	Adaptive Immune System	Adaptive Immune System			DNA Damage Telomere Stress Induced Senescence	DNA Damage Telomere Stress Induced Senescence		AKR1C2	10p15.1		AKR1C2	10p15.1
Regulated Necrosis	Regulated Necrosis	Regulated Necrosis			Interleukin-20 Family Signaling	Interleukin-20 Family Signaling		AP1M2	19p13.2		AP1M2	19p13.2
Immunoregulatory Interactions Between a Lymphoid and a non-Lymphoid Cell	Immunoregulatory Interactions Between a Lymphoid and a non-Lymphoid Cell	Immunoregulatory Interactions Between a Lymphoid and a non-Lymphoid Cell			Turbulent Flow Shear Stress Activates Signaling by PIEZO1 and Integrins in Endothelial Cells	Turbulent Flow Shear Stress Activates Signaling by PIEZO1 and Integrins in Endothelial Cells		B3GNT2	2p15		B3GNT2	2p15
Interleukin-4 and Interleukin-13 Signaling	Interleukin-4 and Interleukin-13 Signaling	Interleukin-4 and Interleukin-13 Signaling			ZBP1(DAI) Mediated Induction of Type I IFNs	ZBP1(DAI) Mediated Induction of Type I IFNs		BAG3	10q26.11		BAG3	10q26.11
Interferon Alpha Beta Signaling	Interferon Alpha Beta Signaling	Interferon Alpha Beta Signaling			Synthesis of Bile Acids and Bile Salts via 27-Hydroxycholesterol	Synthesis of Bile Acids and Bile Salts via 27-Hydroxycholesterol		BAK1	6p21.31		BAK1	6p21.31
Antigen Presentation Folding, Assembly and Peptide Loading of Class I MHC	Antigen Presentation Folding, Assembly and Peptide Loading of Class I MHC	Antigen Presentation Folding, Assembly and Peptide Loading of Class I MHC			TP53 Regulates Transcription of Death Receptors and Ligands	TP53 Regulates Transcription of Death Receptors and Ligands		BLK	8p23.1		BLK	8p23.1
Signaling by Interleukins	Signaling by Interleukins	Signaling by Interleukins			TRAF6 Mediated NF-kB Activation	TRAF6 Mediated NF-kB Activation		BRD2	6p21.32		BRD2	6p21.32
Interleukin-10 Signaling	Interleukin-10 Signaling	Interleukin-10 Signaling			Response of Mtb to Phagocytosis	Response of Mtb to Phagocytosis		CAMK2G	10q22.2		CAMK2G	10q22.2
Cellular Responses to Stimuli	Cellular Responses to Stimuli	Cellular Responses to Stimuli			Ovarian Tumor Domain Proteases	Ovarian Tumor Domain Proteases		CD274	9p24.1		CD274	9p24.1
Endosomal Vacuolar Pathway	Endosomal Vacuolar Pathway	Endosomal Vacuolar Pathway			SARS-CoV-1 Activates Modulates Innate Immune Responses	SARS-CoV-1 Activates Modulates Innate Immune Responses		CD8A	2p11.2		CD8A	2p11.2
ER-Phagosome Pathway	ER-Phagosome Pathway	ER-Phagosome Pathway			Pyroptosis	Pyroptosis		CDC37	19p13.2		CDC37	19p13.2
Cellular Senescence	Cellular Senescence	Cellular Senescence			Meiotic Recombination	Meiotic Recombination		CDC7	1p22.1		CDC7	1p22.1
RIPK1-mediated Regulated Necrosis	RIPK1-mediated Regulated Necrosis	RIPK1-mediated Regulated Necrosis						CDK2	12q13.2		CDK2	12q13.2
Regulation of Necroptotic Cell Death	Regulation of Necroptotic Cell Death	Regulation of Necroptotic Cell Death						CEBPB	20q13.13		CEBPB	20q13.13
SARS-CoV Infections	SARS-CoV Infections	SARS-CoV Infections						CHUK	10q24.31		CHUK	10q24.31
Infectious Disease	Infectious Disease	Infectious Disease						COG6	13q14.11		COG6	13q14.11
Programmed Cell Death	Programmed Cell Death	Programmed Cell Death						COG8	16q22.1		COG8	16q22.1
Disease	Disease	Disease						CS	12q13.3		CS	12q13.3
Cellular Responses to Stress	Cellular Responses to Stress	Cellular Responses to Stress						CSNK2B	6p21.33		CSNK2B	6p21.33
Viral Infection Pathways	Viral Infection Pathways	Viral Infection Pathways						CTSB	8p23.1		CTSB	8p23.1
Antigen processing-Cross Presentation	Antigen processing-Cross Presentation	Antigen processing-Cross Presentation						DAXX	6p21.32		DAXX	6p21.32
PKR-mediated Signaling	PKR-mediated Signaling	PKR-mediated Signaling						DCTN3	9p13.3		DCTN3	9p13.3
SARS-CoV-1 Infection	SARS-CoV-1 Infection	SARS-CoV-1 Infection						DDX41	5q35.3		DDX41	5q35.3
Metabolism of Proteins	Metabolism of Proteins	Metabolism of Proteins						DNMT3B	20q11.21		DNMT3B	20q11.21
IkBA Variant Leads to EDA-ID	IkBA Variant Leads to EDA-ID	IkBA Variant Leads to EDA-ID						EHMT2	6p21.33		EHMT2	6p21.33
SARS-CoV-1-host Interactions	SARS-CoV-1-host Interactions	SARS-CoV-1-host Interactions						ELL	19p13.11		ELL	19p13.11
RIP-mediated NFkB Activation via ZBP1	RIP-mediated NFkB Activation via ZBP1	RIP-mediated NFkB Activation via ZBP1						ERBB3	12q13.2		ERBB3	12q13.2
DNA Damage Telomere Stress Induced Senescence	DNA Damage Telomere Stress Induced Senescence	DNA Damage Telomere Stress Induced Senescence						ERLIN1	10q24.31		ERLIN1	10q24.31
TNFR2 Non-Canonical NF-kB Pathway	TNFR2 Non-Canonical NF-kB Pathway	TNFR2 Non-Canonical NF-kB Pathway						ESRRA	11q13.1		ESRRA	11q13.1
Interleukin-20 Family Signaling	Interleukin-20 Family Signaling	Interleukin-20 Family Signaling						ETS1	11q24.3		ETS1	11q24.3
Turbulent Flow Shear Stress Activates Signaling by PIEZO1 and Integrins in Endothelial Cells	Turbulent Flow Shear Stress Activates Signaling by PIEZO1 and Integrins in Endothelial Cells	Turbulent Flow Shear Stress Activates Signaling by PIEZO1 and Integrins in Endothelial Cells						FAS	10q23.31		FAS	10q23.31
TNFR1-induced NF-kappa-B Signaling Pathway	TNFR1-induced NF-kappa-B Signaling Pathway	TNFR1-induced NF-kappa-B Signaling Pathway						FASLG	1q24.3		FASLG	1q24.3
Regulation of TNFR1 Signaling	Regulation of TNFR1 Signaling	Regulation of TNFR1 Signaling						FBXL12	19p13.2		FBXL12	19p13.2
SARS-CoV-2-host Interactions	SARS-CoV-2-host Interactions	SARS-CoV-2-host Interactions						FGF2	4q28.1		FGF2	4q28.1
ZBP1(DAI) Mediated Induction of Type I IFNs	ZBP1(DAI) Mediated Induction of Type I IFNs	ZBP1(DAI) Mediated Induction of Type I IFNs						FLOT1	6p21.33		FLOT1	6p21.33
Innate Immune System	Innate Immune System	Innate Immune System						FNIP1	5q31.1		FNIP1	5q31.1
Synthesis of Bile Acids and Bile Salts via 27-Hydroxycholesterol	Synthesis of Bile Acids and Bile Salts via 27-Hydroxycholesterol	Synthesis of Bile Acids and Bile Salts via 27-Hydroxycholesterol						GALK1	17q25.1		GALK1	17q25.1
TP53 Regulates Transcription of Death Receptors and Ligands	TP53 Regulates Transcription of Death Receptors and Ligands	TP53 Regulates Transcription of Death Receptors and Ligands						GATA4	8p23.1		GATA4	8p23.1
Proteasome Assembly	Proteasome Assembly	Proteasome Assembly						GEMIN5	5q33.2		GEMIN5	5q33.2
TRAF6 Mediated NF-kB Activation	TRAF6 Mediated NF-kB Activation	TRAF6 Mediated NF-kB Activation						HDGF	1q23.1		HDGF	1q23.1
Death Receptor Signaling	Death Receptor Signaling	Death Receptor Signaling						HLA-A	6p22.1		HLA-A	6p22.1
Response of Mtb to Phagocytosis	Response of Mtb to Phagocytosis	Response of Mtb to Phagocytosis						HLA-B	6p21.33		HLA-B	6p21.33
Ovarian Tumor Domain Proteases	Ovarian Tumor Domain Proteases	Ovarian Tumor Domain Proteases						HLA-C	6p21.33		HLA-C	6p21.33
SARS-CoV-1 Activates Modulates Innate Immune Responses	SARS-CoV-1 Activates Modulates Innate Immune Responses	SARS-CoV-1 Activates Modulates Innate Immune Responses						HLA-DMB	6p21.32		HLA-DMB	6p21.32
Class I MHC Mediated Antigen Processing	Class I MHC Mediated Antigen Processing	Class I MHC Mediated Antigen Processing						HLA-DRA	6p21.32		HLA-DRA	6p21.32
TNF Signaling	TNF Signaling	TNF Signaling						HLA-G	6p22.1		HLA-G	6p22.1
Antiviral Mechanism by IFN-stimulated Genes	Antiviral Mechanism by IFN-stimulated Genes	Antiviral Mechanism by IFN-stimulated Genes						HNRNPA1	12q13.13		HNRNPA1	12q13.13
Pyroptosis	Pyroptosis	Pyroptosis						HNRNPC	14q11.2		HNRNPC	14q11.2
SARS-CoV-2 Infection	SARS-CoV-2 Infection	SARS-CoV-2 Infection						HSPA1A	6p21.33		HSPA1A	6p21.33
SUMO E3 Ligases SUMOylate Target Proteins	SUMO E3 Ligases SUMOylate Target Proteins	SUMO E3 Ligases SUMOylate Target Proteins						HSPA1B	6p21.33		HSPA1B	6p21.33
Generic Transcription Pathway	Generic Transcription Pathway	Generic Transcription Pathway						HSPA1L	6p21.33		HSPA1L	6p21.33
Meiotic Recombination	Meiotic Recombination	Meiotic Recombination						ICAM1	19p13.2		ICAM1	19p13.2
								IFIH1	2q24.2		IFIH1	2q24.2
								IFNLR1	1p36.11		IFNLR1	1p36.11
								IRF1	5q31.1		IRF1	5q31.1
								ITGB3	17q21.32		ITGB3	17q21.32
								ITPR3	6p21.31		ITPR3	6p21.31
								KEAP1	19p13.2		KEAP1	19p13.2
								KLF4	9q31.2		KLF4	9q31.2
								KPNB1	17q21.32		KPNB1	17q21.32
								LGALS9	17q11.2		LGALS9	17q11.2
								LTA	6p21.33		LTA	6p21.33
								LTB	6p21.33		LTB	6p21.33
								MAP3K14	17q21.31		MAP3K14	17q21.31
								MDC1	6p21.33		MDC1	6p21.33
								MICA	6p21.33		MICA	6p21.33
								MICB	6p21.33		MICB	6p21.33
								MITF	3p13		MITF	3p13
								MRPL22	5q33.2		MRPL22	5q33.2
								MRPL24	1q23.1		MRPL24	1q23.1
								MRPL38	17q25.1		MRPL38	17q25.1
								MRPL4	19p13.2		MRPL4	19p13.2
								MRPS16	10q22.2		MRPS16	10q22.2
								MRPS18B	6p21.33		MRPS18B	6p21.33
								MSH4	1p31.1		MSH4	1p31.1
								MSH5	6p21.33		MSH5	6p21.33
								MUC12	7q22.1		MUC12	7q22.1
								MVP	16p11.2		MVP	16p11.2
								MYC	8q24.21		MYC	8q24.21
								NCOA1	2p23.3		NCOA1	2p23.3
								NCR3	6p21.33		NCR3	6p21.33
								NELFE	6p21.33		NELFE	6p21.33
								NFKB1	4q24		NFKB1	4q24
								NFKBIA	14q13.2		NFKBIA	14q13.2
								NOS2	17q11.2		NOS2	17q11.2
								PA2G4	12q13.2		PA2G4	12q13.2
								PAAF1	11q13.4		PAAF1	11q13.4
								PFDN6	6p21.32		PFDN6	6p21.32
								PIN1	19p13		PIN1	19p13
								PLAU	10q22.2		PLAU	10q22.2
								PPARA	22q13.31		PPARA	22q13.31
								PRKACA	19p13.12		PRKACA	19p13.12
								PSMA6	14q13.2		PSMA6	14q13.2
								PSMB10	16q22.1		PSMB10	16q22.1
								PSMB8	6p21.32		PSMB8	6p21.32
								PSMB9	6p21.32		PSMB9	6p21.32
								PSMG2	18p11.21		PSMG2	18p11.21
								PTK2	8q24.3		PTK2	8q24.3
								PTPN2	18p11.21		PTPN2	18p11.21
								PVR	19q13.31		PVR	19q13.31
								RAB5B	12q13.2		RAB5B	12q13.2
								RAD50	5q31.1		RAD50	5q31.1
								RB1	13q14.2		RB1	13q14.2
								REL	2p16.1		REL	2p16.1
								RHOU	1q42.13		RHOU	1q42.13
								RING1	6p21.32		RING1	6p21.32
								RIPK3	14q12		RIPK3	14q12
								RNF114	20q13.13		RNF114	20q13.13
								RNF213	17q25.3		RNF213	17q25.3
								RNF41	12q13.3		RNF41	12q13.3
								RNF5	6p21.32		RNF5	6p21.32
								RPS10	6p21.31		RPS10	6p21.31
								RPS18	6p21.32		RPS18	6p21.32
								RPS26	12q13.2		RPS26	12q13.2
								RUNX3	1p36.11		RUNX3	1p36.11
								RXRB	6p21.32		RXRB	6p21.32
								S100A11	1q21.3		S100A11	1q21.3
								SERPINB2	18q21.33-q22.1		SERPINB2	18q21.33-q22.1
								SMARCC2	12q13.2		SMARCC2	12q13.2
								SOCS1	16p13.13		SOCS1	16p13.13
								SPATA2	20q13.13		SPATA2	20q13.13
								STAMBPL1	10q23.31		STAMBPL1	10q23.31
								STAT2	12q13.3		STAT2	12q13.3
								STAT3	17q21.2		STAT3	17q21.2
								SUPT16H	14q11.2		SUPT16H	14q11.2
								TAP1	6p21.32		TAP1	6p21.32
								TAP2	6p21.32		TAP2	6p21.32
								TAPBP	6p21.32		TAPBP	6p21.32
								TBCE	1q42.3		TBCE	1q42.3
								TNF	6p21.33		TNF	6p21.33
								TNFAIP3	6q23.3		TNFAIP3	6q23.3
								TNFRSF1A	12p13.31		TNFRSF1A	12p13.31
								TNFRSF1B	1p36.22		TNFRSF1B	1p36.22
								TNIP1	5q33.1		TNIP1	5q33.1
								TNRC6A	16p12.1		TNRC6A	16p12.1
								TP53	17p13.1		TP53	17p13.1
								TP63	3q28		TP63	3q28
								TRIM10	6p22.1		TRIM10	6p22.1
								TRIM17	1q42.13		TRIM17	1q42.13
								TRIM26	6p22.1		TRIM26	6p22.1
								TRIM27	6p22.1		TRIM27	6p22.1
								TRIM31	6p22.1		TRIM31	6p22.1
								TRIM39	6p22.1		TRIM39	6p22.1
								TUBB	6p21.33		TUBB	6p21.33
								TUBB4A	19p13.3		TUBB4A	19p13.3
								TYK2	19p13.2		TYK2	19p13.2
								UBAC1	9q34.3		UBAC1	9q34.3
								UBD	6p22.1		UBD	6p22.1
								UBE2L3	22q11.21		UBE2L3	22q11.21
								ULBP3	6q25.1		ULBP3	6q25.1
								USP3	15q22.31		USP3	15q22.31
								USP8	15q21.2		USP8	15q21.2
								VARS2	6p21.33		VARS2	6p21.33
								VCP	9p13.3		VCP	9p13.3
								XPO1	2p15		XPO1	2p15
								XRN2	20p11.22		XRN2	20p11.22
								ZKSCAN4	6p22.1		ZKSCAN4	6p22.1

### Sheet: consensusVSstable_consensus
Table S18. Comparison between enriched pathways in the whole consensus network and in the whole stable consensus network.								Table S14. Genes from the whole consensus network that overlapped in biological pathways. Those ones in bold are located in the MHC region.			Table S17. Genes from the whole stable consensus network that overlapped in biological pathways.Those ones in bold are located in the MHC region.
consensus net	stable consensus net	common pathways	only in consensus net	only in stable consensus net	only in consensus net and at most one MHC gene	only in stable consensus net and at most one MHC gene		genes	cytogenic band		genes	cytogenic band
Antigen Presentation Folding, Assembly and Peptide Loading of Class I MHC	Immune System	Antigen Presentation Folding, Assembly and Peptide Loading of Class I MHC	Downregulation of ERBB2 Signaling	Interleukin-4 and Interleukin-13 Signaling	Downregulation of ERBB2 Signaling	IkBA Variant Leads to EDA-ID		B3GNT2	2p15		AAMP	2q35
Interferon Signaling	Interferon Signaling	Interferon Signaling	Downregulation of ERBB2 ERBB3 Signaling	Signaling by Interleukins	Downregulation of ERBB2 ERBB3 Signaling	RIP-mediated NFkB Activation via ZBP1		CAMK2G	10q22.2		ACD	16q22.1
Immune System	Cytokine Signaling in Immune System	Immune System	Signaling by ERBB2	Interleukin-10 Signaling	Signaling by ERBB2	DNA Damage Telomere Stress Induced Senescence		CD8A	2p11.2		AGO2	8q24.3
Cytokine Signaling in Immune System	Interferon Gamma Signaling	Cytokine Signaling in Immune System	GRB7 Events in ERBB2 Signaling	Cellular Responses to Stimuli	GRB7 Events in ERBB2 Signaling	Turbulent Flow Shear Stress Activates Signaling by PIEZO1 and Integrins in Endothelial Cells		CDC37	19p13.2		AKR1C1	10p15.1
Interferon Alpha Beta Signaling	Adaptive Immune System	Interferon Alpha Beta Signaling	SARS-CoV-2 Activates Modulates Innate and Adaptive Immune Responses	Cellular Senescence	Signaling by ERBB2 KD Mutants	ZBP1(DAI) Mediated Induction of Type I IFNs		COG6	13q14.11		AKR1C2	10p15.1
Interferon Gamma Signaling	Regulated Necrosis	Interferon Gamma Signaling	HSF1-dependent Transactivation	Programmed Cell Death	Evasion by RSV of Host Interferon Responses	Synthesis of Bile Acids and Bile Salts via 27-Hydroxycholesterol		CS	12q13.3		AP1M2	19p13.2
ER-Phagosome Pathway	Immunoregulatory Interactions Between a Lymphoid and a non-Lymphoid Cell	ER-Phagosome Pathway	Signaling by ERBB2 TMD JMD Mutants	Cellular Responses to Stress	Signaling by ERBB2 in Cancer	TP53 Regulates Transcription of Death Receptors and Ligands		CSNK2B	6p21.33		B3GNT2	2p15
Endosomal Vacuolar Pathway	Interleukin-4 and Interleukin-13 Signaling	Endosomal Vacuolar Pathway	Post-translational Protein Modification	PKR-mediated Signaling	Signaling by ERBB2 TMD JMD Mutants	TRAF6 Mediated NF-kB Activation		CST3	20p11.21		BAG3	10q26.11
Antigen processing-Cross Presentation	Interferon Alpha Beta Signaling	Antigen processing-Cross Presentation	Evasion by RSV of Host Interferon Responses	SARS-CoV-1 Infection		Response of Mtb to Phagocytosis		CTSB	8p23.1		BAK1	6p21.31
Downregulation of ERBB2 Signaling	Antigen Presentation Folding, Assembly and Peptide Loading of Class I MHC	Immunoregulatory Interactions Between a Lymphoid and a non-Lymphoid Cell	Intracellular Signaling by Second Messengers	IkBA Variant Leads to EDA-ID		Ovarian Tumor Domain Proteases		DNMT3B	20q11.21		BLK	8p23.1
Downregulation of ERBB2 ERBB3 Signaling	Signaling by Interleukins	Proteasome Assembly	Signaling by ERBB2 KD Mutants	SARS-CoV-1-host Interactions		SARS-CoV-1 Activates Modulates Innate Immune Responses		ELL	19p13.11		BRD2	6p21.32
Signaling by ERBB2	Interleukin-10 Signaling	Metabolism of Proteins	Attenuation Phase	RIP-mediated NFkB Activation via ZBP1		Pyroptosis		ERBB3	12q13.2		CAMK2G	10q22.2
GRB7 Events in ERBB2 Signaling	Cellular Responses to Stimuli	SARS-CoV-2-host Interactions	Signaling by ERBB2 in Cancer	DNA Damage Telomere Stress Induced Senescence		Meiotic Recombination		ERLIN1	10q24.31		CD274	9p24.1
Immunoregulatory Interactions Between a Lymphoid and a non-Lymphoid Cell	Endosomal Vacuolar Pathway	SARS-CoV Infections		TNFR2 Non-Canonical NF-kB Pathway				FAS	10q23.31		CD8A	2p11.2
Proteasome Assembly	ER-Phagosome Pathway	Disease		Turbulent Flow Shear Stress Activates Signaling by PIEZO1 and Integrins in Endothelial Cells				FGF2	4q28.1		CDC37	19p13.2
SARS-CoV-2 Activates Modulates Innate and Adaptive Immune Responses	Cellular Senescence	Regulated Necrosis		TNFR1-induced NF-kappa-B Signaling Pathway				FLOT1	6p21.33		CDC7	1p22.1
Metabolism of Proteins	RIPK1-mediated Regulated Necrosis	RIPK1-mediated Regulated Necrosis		Regulation of TNFR1 Signaling				GATA4	8p23.1		CDK2	12q13.2
SARS-CoV-2-host Interactions	Regulation of Necroptotic Cell Death	Regulation of Necroptotic Cell Death		ZBP1(DAI) Mediated Induction of Type I IFNs				GRB7	17q12		CEBPB	20q13.13
SARS-CoV Infections	SARS-CoV Infections	Adaptive Immune System		Innate Immune System				HLA-A	6p22.1		CHUK	10q24.31
Disease	Infectious Disease	Interleukin-20 Family Signaling		Synthesis of Bile Acids and Bile Salts via 27-Hydroxycholesterol				HLA-B	6p21.33		COG6	13q14.11
Regulated Necrosis	Programmed Cell Death	Infectious Disease		TP53 Regulates Transcription of Death Receptors and Ligands				HLA-C	6p21.33		COG8	16q22.1
RIPK1-mediated Regulated Necrosis	Disease	Viral Infection Pathways		TRAF6 Mediated NF-kB Activation				HLA-G	6p22.1		CS	12q13.3
Regulation of Necroptotic Cell Death	Cellular Responses to Stress	SARS-CoV-2 Infection		Death Receptor Signaling				HSPA1A	6p21.33		CSNK2B	6p21.33
Adaptive Immune System	Viral Infection Pathways			Response of Mtb to Phagocytosis				HSPA1B	6p21.33		CTSB	8p23.1
HSF1-dependent Transactivation	Antigen processing-Cross Presentation			Ovarian Tumor Domain Proteases				HSPA1L	6p21.33		DAXX	6p21.32
Interleukin-20 Family Signaling	PKR-mediated Signaling			SARS-CoV-1 Activates Modulates Innate Immune Responses				IFIH1	2q24.2		DCTN3	9p13.3
Infectious Disease	SARS-CoV-1 Infection			Class I MHC Mediated Antigen Processing				IFNLR1	1p36.11		DDX41	5q35.3
Viral Infection Pathways	Metabolism of Proteins			TNF Signaling				IRF1	5q31.1		DNMT3B	20q11.21
Signaling by ERBB2 TMD JMD Mutants	IkBA Variant Leads to EDA-ID			Antiviral Mechanism by IFN-stimulated Genes				ITPR3	6p21.31		EHMT2	6p21.33
Post-translational Protein Modification	SARS-CoV-1-host Interactions			Pyroptosis				KEAP1	19p13.2		ELL	19p13.11
Evasion by RSV of Host Interferon Responses	RIP-mediated NFkB Activation via ZBP1			SUMO E3 Ligases SUMOylate Target Proteins				LTA	6p21.33		ERBB3	12q13.2
Intracellular Signaling by Second Messengers	DNA Damage Telomere Stress Induced Senescence			Generic Transcription Pathway				LTB	6p21.33		ERLIN1	10q24.31
Signaling by ERBB2 KD Mutants	TNFR2 Non-Canonical NF-kB Pathway			Meiotic Recombination				MDC1	6p21.33		ESRRA	11q13.1
SARS-CoV-2 Infection	Interleukin-20 Family Signaling							MRPL24	1q23.1		ETS1	11q24.3
Attenuation Phase	Turbulent Flow Shear Stress Activates Signaling by PIEZO1 and Integrins in Endothelial Cells							MRPL38	17q25.1		FAS	10q23.31
Signaling by ERBB2 in Cancer	TNFR1-induced NF-kappa-B Signaling Pathway							MRPL4	19p13.2		FASLG	1q24.3
	Regulation of TNFR1 Signaling							MRPS18B	6p21.33		FBXL12	19p13.2
	SARS-CoV-2-host Interactions							MUC12	7q22.1		FGF2	4q28.1
	ZBP1(DAI) Mediated Induction of Type I IFNs							MYO18A	17q11.2		FLOT1	6p21.33
	Innate Immune System							NCR3	6p21.33		FNIP1	5q31.1
	Synthesis of Bile Acids and Bile Salts via 27-Hydroxycholesterol							NELFE	6p21.33		GALK1	17q25.1
	TP53 Regulates Transcription of Death Receptors and Ligands							NFKBIA	14q13.2		GATA4	8p23.1
	Proteasome Assembly							NOS2	17q11.2		GEMIN5	5q33.2
	TRAF6 Mediated NF-kB Activation							NRG1	8p12		HDGF	1q23.1
	Death Receptor Signaling							PAAF1	11q13.4		HLA-A	6p22.1
	Response of Mtb to Phagocytosis							PSMA6	14q13.2		HLA-B	6p21.33
	Ovarian Tumor Domain Proteases							PSMB10	16q22.1		HLA-C	6p21.33
	SARS-CoV-1 Activates Modulates Innate Immune Responses							PSMB8	6p21.32		HLA-DMB	6p21.32
	Class I MHC Mediated Antigen Processing							PSMB9	6p21.32		HLA-DRA	6p21.32
	TNF Signaling							PSMG2	18p11.21		HLA-G	6p22.1
	Antiviral Mechanism by IFN-stimulated Genes							PTPN2	18p11.21		HNRNPA1	12q13.13
	Pyroptosis							RAD50	5q31.1		HNRNPC	14q11.2
	SARS-CoV-2 Infection							REL	2p16.1		HSPA1A	6p21.33
	SUMO E3 Ligases SUMOylate Target Proteins							RHOU	1q42.13		HSPA1B	6p21.33
	Generic Transcription Pathway							RING1	6p21.32		HSPA1L	6p21.33
	Meiotic Recombination							RIPK3	14q12		ICAM1	19p13.2
								RNF41	12q13.3		IFIH1	2q24.2
								RNF5	6p21.32		IFNLR1	1p36.11
								RPS18	6p21.32		IRF1	5q31.1
								RPS26	12q13.2		ITGB3	17q21.32
								SNAI2	8q11.21		ITPR3	6p21.31
								STAMBPL1	10q23.31		KEAP1	19p13.2
								STAT2	12q13.3		KLF4	9q31.2
								TAP1	6p21.32		KPNB1	17q21.32
								TAP2	6p21.32		LGALS9	17q11.2
								TAPBP	6p21.32		LTA	6p21.33
								TNF	6p21.33		LTB	6p21.33
								TRIM17	1q42.13		MAP3K14	17q21.31
								TRIM27	6p22.1		MDC1	6p21.33
								TRIM31	6p22.1		MICA	6p21.33
								TRIM39	6p22.1		MICB	6p21.33
								TUBB	6p21.33		MITF	3p13
								TYK2	19p13.2		MRPL22	5q33.2
								UBD	6p22.1		MRPL24	1q23.1
								ULBP3	6q25.1		MRPL38	17q25.1
								USP3	15q22.31		MRPL4	19p13.2
								USP8	15q21.2		MRPS16	10q22.2
								VARS2	6p21.33		MRPS18B	6p21.33
											MSH4	1p31.1
											MSH5	6p21.33
											MUC12	7q22.1
											MVP	16p11.2
											MYC	8q24.21
											NCOA1	2p23.3
											NCR3	6p21.33
											NELFE	6p21.33
											NFKB1	4q24
											NFKBIA	14q13.2
											NOS2	17q11.2
											PA2G4	12q13.2
											PAAF1	11q13.4
											PFDN6	6p21.32
											PIN1	19p13
											PLAU	10q22.2
											PPARA	22q13.31
											PRKACA	19p13.12
											PSMA6	14q13.2
											PSMB10	16q22.1
											PSMB8	6p21.32
											PSMB9	6p21.32
											PSMG2	18p11.21
											PTK2	8q24.3
											PTPN2	18p11.21
											PVR	19q13.31
											RAB5B	12q13.2
											RAD50	5q31.1
											RB1	13q14.2
											REL	2p16.1
											RHOU	1q42.13
											RING1	6p21.32
											RIPK3	14q12
											RNF114	20q13.13
											RNF213	17q25.3
											RNF41	12q13.3
											RNF5	6p21.32
											RPS10	6p21.31
											RPS18	6p21.32
											RPS26	12q13.2
											RUNX3	1p36.11
											RXRB	6p21.32
											S100A11	1q21.3
											SERPINB2	18q21.33-q22.1
											SMARCC2	12q13.2
											SOCS1	16p13.13
											SPATA2	20q13.13
											STAMBPL1	10q23.31
											STAT2	12q13.3
											STAT3	17q21.2
											SUPT16H	14q11.2
											TAP1	6p21.32
											TAP2	6p21.32
											TAPBP	6p21.32
											TBCE	1q42.3
											TNF	6p21.33
											TNFAIP3	6q23.3
											TNFRSF1A	12p13.31
											TNFRSF1B	1p36.22
											TNIP1	5q33.1
											TNRC6A	16p12.1
											TP53	17p13.1
											TP63	3q28
											TRIM10	6p22.1
											TRIM17	1q42.13
											TRIM26	6p22.1
											TRIM27	6p22.1
											TRIM31	6p22.1
											TRIM39	6p22.1
											TUBB	6p21.33
											TUBB4A	19p13.3
											TYK2	19p13.2
											UBAC1	9q34.3
											UBD	6p22.1
											UBE2L3	22q11.21
											ULBP3	6q25.1
											USP3	15q22.31
											USP8	15q21.2
											VARS2	6p21.33
											VCP	9p13.3
											XPO1	2p15
											XRN2	20p11.22
											ZKSCAN4	6p22.1

### Sheet: 56-gene_moduleVSstable_consensu
Table S19. Comparison between enriched pathways in the 56-gene module of the consensus network and in the whole stable consensus network.								Table S13. Genes from the 56-gene module that overlapped in biological pathways.Those ones in bold are located in the MHC region.			Table S17. Genes from the whole stable consensus network that overlapped in biological pathways.Those ones in bold are located in the MHC region.
56-gene module	stable consensus net	common pathways	only in 56-gene module	only in stable consensus net	only in 56-gene module and at most one MHC gene	only in stable consensus net and at most one MHC gene		genes	cytogenic band		genes	cytogenic band
Antigen Presentation Folding, Assembly and Peptide Loading of Class I MHC	Immune System	Antigen Presentation Folding, Assembly and Peptide Loading of Class I MHC	Signaling by ERBB2	Cytokine Signaling in Immune System	Signaling by ERBB2	RIPK1-mediated Regulated Necrosis		ABCF1	6p21.33		AAMP	2q35
ER-Phagosome Pathway	Interferon Signaling	ER-Phagosome Pathway	Downregulation of ERBB2 Signaling	Regulated Necrosis	Downregulation of ERBB2 Signaling	Regulation of Necroptotic Cell Death		CD8A	2p11.2		ACD	16q22.1
Endosomal Vacuolar Pathway	Cytokine Signaling in Immune System	Endosomal Vacuolar Pathway	Downregulation of ERBB2 ERBB3 Signaling	Interleukin-4 and Interleukin-13 Signaling	Downregulation of ERBB2 ERBB3 Signaling	IkBA Variant Leads to EDA-ID		CDC37	19p13.2		AGO2	8q24.3
Signaling by ERBB2	Interferon Gamma Signaling	Antigen processing-Cross Presentation	GRB7 Events in ERBB2 Signaling	Signaling by Interleukins	GRB7 Events in ERBB2 Signaling	RIP-mediated NFkB Activation via ZBP1		CS	12q13.3		AKR1C1	10p15.1
Downregulation of ERBB2 Signaling	Adaptive Immune System	Immunoregulatory Interactions Between a Lymphoid and a non-Lymphoid Cell	Signaling by ERBB2 TMD JMD Mutants	Interleukin-10 Signaling	Signaling by ERBB2 TMD JMD Mutants	DNA Damage Telomere Stress Induced Senescence		CSNK2B	6p21.33		AKR1C2	10p15.1
Antigen processing-Cross Presentation	Regulated Necrosis	Adaptive Immune System	Signaling by ERBB2 KD Mutants	Cellular Responses to Stimuli	Signaling by ERBB2 KD Mutants	Interleukin-20 Family Signaling		CST3	20p11.21		AP1M2	19p13.2
Downregulation of ERBB2 ERBB3 Signaling	Immunoregulatory Interactions Between a Lymphoid and a non-Lymphoid Cell	Immune System	Attenuation Phase	Cellular Senescence	Signaling by ERBB2 in Cancer	Turbulent Flow Shear Stress Activates Signaling by PIEZO1 and Integrins in Endothelial Cells		CTSB	8p23.1		B3GNT2	2p15
GRB7 Events in ERBB2 Signaling	Interleukin-4 and Interleukin-13 Signaling	Interferon Signaling	Signaling by ERBB2 in Cancer	RIPK1-mediated Regulated Necrosis	Mitochondrial Translation Initiation	ZBP1(DAI) Mediated Induction of Type I IFNs		DDX39B	6p21.33		BAG3	10q26.11
Immunoregulatory Interactions Between a Lymphoid and a non-Lymphoid Cell	Interferon Alpha Beta Signaling	Interferon Alpha Beta Signaling	HSF1 Activation	Regulation of Necroptotic Cell Death	Mitochondrial Translation Elongation	Synthesis of Bile Acids and Bile Salts via 27-Hydroxycholesterol		ERBB3	12q13.2		BAK1	6p21.31
Adaptive Immune System	Antigen Presentation Folding, Assembly and Peptide Loading of Class I MHC	Class I MHC Mediated Antigen Processing	Neutrophil Degranulation	SARS-CoV Infections	Mitochondrial Translation Termination	TP53 Regulates Transcription of Death Receptors and Ligands		ERLIN1	10q24.31		BLK	8p23.1
Immune System	Signaling by Interleukins	Interferon Gamma Signaling	HSF1-dependent Transactivation	Infectious Disease	ERBB2 Activates PTK6 Signaling	TRAF6 Mediated NF-kB Activation		GRB7	17q12		BRD2	6p21.32
Signaling by ERBB2 TMD JMD Mutants	Interleukin-10 Signaling	Disease	Mitochondrial Translation Initiation	Programmed Cell Death	Mitochondrial Translation	Response of Mtb to Phagocytosis		HLA-A	6p22.1		CAMK2G	10q22.2
Signaling by ERBB2 KD Mutants	Cellular Responses to Stimuli	Metabolism of Proteins	Mitochondrial Translation Elongation	Cellular Responses to Stress	ERBB2 Regulates Cell Motility	Ovarian Tumor Domain Proteases		HLA-B	6p21.33		CD274	9p24.1
Interferon Signaling	Endosomal Vacuolar Pathway	PKR-mediated Signaling	Mitochondrial Translation Termination	Viral Infection Pathways	PI3K Events in ERBB2 Signaling	SARS-CoV-1 Activates Modulates Innate Immune Responses		HLA-C	6p21.33		CD8A	2p11.2
Attenuation Phase	ER-Phagosome Pathway		ERBB2 Activates PTK6 Signaling	SARS-CoV-1 Infection	SHC1 Events in ERBB2 Signaling	Pyroptosis		HLA-G	6p22.1		CDC37	19p13.2
Signaling by ERBB2 in Cancer	Cellular Senescence		Mitochondrial Translation	IkBA Variant Leads to EDA-ID	RHOBTB2 GTPase Cycle	Meiotic Recombination		HSPA1A	6p21.33		CDC7	1p22.1
HSF1 Activation	RIPK1-mediated Regulated Necrosis		ERBB2 Regulates Cell Motility	SARS-CoV-1-host Interactions				HSPA1B	6p21.33		CDK2	12q13.2
Interferon Alpha Beta Signaling	Regulation of Necroptotic Cell Death		SARS-CoV-2 Activates Modulates Innate and Adaptive Immune Responses	RIP-mediated NFkB Activation via ZBP1				HSPA1L	6p21.33		CEBPB	20q13.13
Class I MHC Mediated Antigen Processing	SARS-CoV Infections		PI3K Events in ERBB2 Signaling	DNA Damage Telomere Stress Induced Senescence				MRPL24	1q23.1		CHUK	10q24.31
Neutrophil Degranulation	Infectious Disease		HSP90 Chaperone Cycle for Steroid Hormone Receptors (SHR) in the Presence of Ligand	TNFR2 Non-Canonical NF-kB Pathway				MRPL38	17q25.1		COG6	13q14.11
HSF1-dependent Transactivation	Programmed Cell Death		Mitochondrial Unfolded Protein Response (UPRmt)	Interleukin-20 Family Signaling				MRPL4	19p13.2		COG8	16q22.1
Mitochondrial Translation Initiation	Disease		SHC1 Events in ERBB2 Signaling	Turbulent Flow Shear Stress Activates Signaling by PIEZO1 and Integrins in Endothelial Cells				MRPS18B	6p21.33		CS	12q13.3
Interferon Gamma Signaling	Cellular Responses to Stress		ABC-family Proteins Mediated Transport	TNFR1-induced NF-kappa-B Signaling Pathway				MUC12	7q22.1		CSNK2B	6p21.33
Mitochondrial Translation Elongation	Viral Infection Pathways		RHOBTB2 GTPase Cycle	Regulation of TNFR1 Signaling				MYO18A	17q11.2		CTSB	8p23.1
Mitochondrial Translation Termination	Antigen processing-Cross Presentation			SARS-CoV-2-host Interactions				NFKBIA	14q13.2		DAXX	6p21.32
ERBB2 Activates PTK6 Signaling	PKR-mediated Signaling			ZBP1(DAI) Mediated Induction of Type I IFNs				NRG1	8p12		DCTN3	9p13.3
Mitochondrial Translation	SARS-CoV-1 Infection			Innate Immune System				REL	2p16.1		DDX41	5q35.3
ERBB2 Regulates Cell Motility	Metabolism of Proteins			Synthesis of Bile Acids and Bile Salts via 27-Hydroxycholesterol				RING1	6p21.32		DNMT3B	20q11.21
SARS-CoV-2 Activates Modulates Innate and Adaptive Immune Responses	IkBA Variant Leads to EDA-ID			TP53 Regulates Transcription of Death Receptors and Ligands				RNF41	12q13.3		EHMT2	6p21.33
Disease	SARS-CoV-1-host Interactions			Proteasome Assembly				RNF5	6p21.32		ELL	19p13.11
PI3K Events in ERBB2 Signaling	RIP-mediated NFkB Activation via ZBP1			TRAF6 Mediated NF-kB Activation				TAP1	6p21.32		ERBB3	12q13.2
HSP90 Chaperone Cycle for Steroid Hormone Receptors (SHR) in the Presence of Ligand	DNA Damage Telomere Stress Induced Senescence			Death Receptor Signaling				TAP2	6p21.32		ERLIN1	10q24.31
Mitochondrial Unfolded Protein Response (UPRmt)	TNFR2 Non-Canonical NF-kB Pathway			Response of Mtb to Phagocytosis				TAPBP	6p21.32		ESRRA	11q13.1
Metabolism of Proteins	Interleukin-20 Family Signaling			Ovarian Tumor Domain Proteases				TRIM27	6p22.1		ETS1	11q24.3
SHC1 Events in ERBB2 Signaling	Turbulent Flow Shear Stress Activates Signaling by PIEZO1 and Integrins in Endothelial Cells			SARS-CoV-1 Activates Modulates Innate Immune Responses				TUBB	6p21.33		FAS	10q23.31
ABC-family Proteins Mediated Transport	TNFR1-induced NF-kappa-B Signaling Pathway			TNF Signaling				ULBP3	6q25.1		FASLG	1q24.3
PKR-mediated Signaling	Regulation of TNFR1 Signaling			Antiviral Mechanism by IFN-stimulated Genes				USP8	15q21.2		FBXL12	19p13.2
RHOBTB2 GTPase Cycle	SARS-CoV-2-host Interactions			Pyroptosis				VARS2	6p21.33		FGF2	4q28.1
	ZBP1(DAI) Mediated Induction of Type I IFNs			SARS-CoV-2 Infection							FLOT1	6p21.33
	Innate Immune System			SUMO E3 Ligases SUMOylate Target Proteins							FNIP1	5q31.1
	Synthesis of Bile Acids and Bile Salts via 27-Hydroxycholesterol			Generic Transcription Pathway							GALK1	17q25.1
	TP53 Regulates Transcription of Death Receptors and Ligands			Meiotic Recombination							GATA4	8p23.1
	Proteasome Assembly										GEMIN5	5q33.2
	TRAF6 Mediated NF-kB Activation										HDGF	1q23.1
	Death Receptor Signaling										HLA-A	6p22.1
	Response of Mtb to Phagocytosis										HLA-B	6p21.33
	Ovarian Tumor Domain Proteases										HLA-C	6p21.33
	SARS-CoV-1 Activates Modulates Innate Immune Responses										HLA-DMB	6p21.32
	Class I MHC Mediated Antigen Processing										HLA-DRA	6p21.32
	TNF Signaling										HLA-G	6p22.1
	Antiviral Mechanism by IFN-stimulated Genes										HNRNPA1	12q13.13
	Pyroptosis										HNRNPC	14q11.2
	SARS-CoV-2 Infection										HSPA1A	6p21.33
	SUMO E3 Ligases SUMOylate Target Proteins										HSPA1B	6p21.33
	Generic Transcription Pathway										HSPA1L	6p21.33
	Meiotic Recombination										ICAM1	19p13.2
											IFIH1	2q24.2
											IFNLR1	1p36.11
											IRF1	5q31.1
											ITGB3	17q21.32
											ITPR3	6p21.31
											KEAP1	19p13.2
											KLF4	9q31.2
											KPNB1	17q21.32
											LGALS9	17q11.2
											LTA	6p21.33
											LTB	6p21.33
											MAP3K14	17q21.31
											MDC1	6p21.33
											MICA	6p21.33
											MICB	6p21.33
											MITF	3p13
											MRPL22	5q33.2
											MRPL24	1q23.1
											MRPL38	17q25.1
											MRPL4	19p13.2
											MRPS16	10q22.2
											MRPS18B	6p21.33
											MSH4	1p31.1
											MSH5	6p21.33
											MUC12	7q22.1
											MVP	16p11.2
											MYC	8q24.21
											NCOA1	2p23.3
											NCR3	6p21.33
											NELFE	6p21.33
											NFKB1	4q24
											NFKBIA	14q13.2
											NOS2	17q11.2
											PA2G4	12q13.2
											PAAF1	11q13.4
											PFDN6	6p21.32
											PIN1	19p13
											PLAU	10q22.2
											PPARA	22q13.31
											PRKACA	19p13.12
											PSMA6	14q13.2
											PSMB10	16q22.1
											PSMB8	6p21.32
											PSMB9	6p21.32
											PSMG2	18p11.21
											PTK2	8q24.3
											PTPN2	18p11.21
											PVR	19q13.31
											RAB5B	12q13.2
											RAD50	5q31.1
											RB1	13q14.2
											REL	2p16.1
											RHOU	1q42.13
											RING1	6p21.32
											RIPK3	14q12
											RNF114	20q13.13
											RNF213	17q25.3
											RNF41	12q13.3
											RNF5	6p21.32
											RPS10	6p21.31
											RPS18	6p21.32
											RPS26	12q13.2
											RUNX3	1p36.11
											RXRB	6p21.32
											S100A11	1q21.3
											SERPINB2	18q21.33-q22.1
											SMARCC2	12q13.2
											SOCS1	16p13.13
											SPATA2	20q13.13
											STAMBPL1	10q23.31
											STAT2	12q13.3
											STAT3	17q21.2
											SUPT16H	14q11.2
											TAP1	6p21.32
											TAP2	6p21.32
											TAPBP	6p21.32
											TBCE	1q42.3
											TNF	6p21.33
											TNFAIP3	6q23.3
											TNFRSF1A	12p13.31
											TNFRSF1B	1p36.22
											TNIP1	5q33.1
											TNRC6A	16p12.1
											TP53	17p13.1
											TP63	3q28
											TRIM10	6p22.1
											TRIM17	1q42.13
											TRIM26	6p22.1
											TRIM27	6p22.1
											TRIM31	6p22.1
											TRIM39	6p22.1
											TUBB	6p21.33
											TUBB4A	19p13.3
											TYK2	19p13.2
											UBAC1	9q34.3
											UBD	6p22.1
											UBE2L3	22q11.21
											ULBP3	6q25.1
											USP3	15q22.31
											USP8	15q21.2
											VARS2	6p21.33
											VCP	9p13.3
											XPO1	2p15
											XRN2	20p11.22
											ZKSCAN4	6p22.1
